# Are Frontier Large Language Models Safer Than Government-Backed Symptom Checkers for Clinical Self-Triage? A Standardised Vignette Evaluation

**DOI:** 10.64898/2026.09.01.26361908

**Authors:** Azwad Raza Chowdhury, Bushra Chowdhury

## Abstract

**Background:** Consumer use of AI chatbots for health advice is rising, yet triage safety relative to established services remains unclear. Australia’s Healthdirect, a government-backed symptom checker with 2.4 million uses in FY2024–25, remains unevaluated against frontier large language models (LLMs), and whether premium subscriptions improve triage safety remains unexplored. This study compared the triage accuracy and safety of Healthdirect against six LLM configurations across ChatGPT, Claude, and Gemini, assessed whether paid subscriptions improve triage safety, and characterised each system’s error patterns.

**Methods:** Forty-five clinical vignettes from the Semigran et al. benchmark spanning emergency, non-emergent, and self-care categories (15 each) were evaluated across seven systems. Healthdirect was tested following a seven-rule interaction protocol. LLMs were evaluated using first-person patient-language prompts under free-tier and paid-tier conditions. Outcomes were triage accuracy, emergency sensitivity, under-triage, and critical misses, analysed using Cochran’s Q, Bonferroni-corrected McNemar tests, Cohen’s kappa, and Wilson intervals.

**Findings:** Triage accuracy differed significantly (Cochran’s Q = 36.79, p < 0.001). Healthdirect achieved 48.9% accuracy (95% CI 35.0% to 63.0%; kappa = 0.233) versus 73.3% to 86.7% for LLMs (kappa = 0.600 to 0.800). Healthdirect operated under conservative interactive defaults while LLMs received complete information in a single prompt, which may have disadvantaged Healthdirect. Emergency sensitivity was 46.7% versus 80.0% to 86.7% for LLMs. Healthdirect produced two critical misses; no LLM produced any across 270 evaluations (95% CI 0% to 1.4%). When LLMs undertriaged, they recommended GP care rather than self-care. No tier differences were significant (all p > 0.05), and most systems over-triaged self-care cases.

**Interpretation:** Frontier LLMs demonstrated higher triage accuracy and safer error profiles than Healthdirect. All LLMs avoided critical misses; Healthdirect did not. Premium subscriptions did not significantly improve triage safety. These findings support clinical governance decisions about whether LLMs warrant formal evaluation alongside government-backed symptom checkers.
